# Dermal macrophages acquire a TREM2-anchored profibrotic state in antiphospholipid syndrome that is reflected in the circulation

**DOI:** 10.64898/2026.10.29.26366773

**Authors:** Yiran Shen, Wenying Liang, Qinmengge Li, Jacqueline A. Madison, Ran Jing, Nidhi Kaza, Emily Chong, Rachael Bogle, Srilakshmi Yalavarthi, Cyrus Sarosh, Ajay Tambralli, Yu Zuo, Johann E. Gudjonsson, Hui Shi, Pei-Suen Tsou, Lam C. Tsoi, Jason S. Knight

## Abstract

Antiphospholipid syndrome (APS) is a systemic autoimmune disease best known for thrombosis and obstetric morbidity. APS is sometimes also characterized by chronic microvascular disease, which can impair renal and other organ function. Skin offers an accessible window into the tissue mechanisms underlying such manifestations. Our previous single-cell analysis of skin biopsies from three patients with established microvascular disease focused on dermal endothelial cells and implicated a Hippo–YAP1–CCN2 axis in vascular pathology. Here, we expanded single-cell profiling to dermal tissue from 30 patients with primary APS and 14 age- and sex-matched healthy controls to characterize different tissue-resident cell states and their intercellular communication networks. Cellular composition was largely preserved. Disease-associated differences were centered on myeloid transcriptional states and predicted interactions with stromal cells. Dermal myeloid cells acquired a TREM2-anchored, lipid-associated program characterized by increased expression of genes involved in lipid handling and lysosomal function. These TREM2 macrophages were the major predicted source of profibrotic osteopontin and target of stromal apolipoprotein E signaling. Expression of this dermal program correlated positively with plasma soluble TREM2 and osteopontin, and all three measures correlated inversely with estimated glomerular filtration rate. Furthermore, soluble TREM2 was higher in APS patients with suspected or established nephropathy than in those without nephropathy. Together, these findings identify a tissue macrophage program in primary APS that is reflected in the circulation and associated with renal involvement, suggesting a role for macrophage-stromal interactions in chronic microvascular disease.
