## Supplementary material for "Dermal macrophages acquire a TREM2-anchored profibrotic state in antiphospholipid syndrome that is reflected in the circulation": Table S2

### Sheet: 20261002_TableS2_eGFR_raw_vs_BM
Table S2. Partial Spearman correlations of tissue LAM signature, plasma sTREM2, and plasma osteopontin with eGFR in patients with APS, controlling for BMI (n = 30)
marker	n	rho_raw	CI_raw	p_raw	q_raw	rho_BMIadj	CI_BMIadj	p_BMIadj	q_BMIadj	BH_family
LAM signature	30	-0.383	[-0.65, -0.03]	0.0369	0.0369	-0.377	[-0.65, -0.01]	0.0439	0.0439	Fig 4D (n = 3)
sTREM2	30	-0.669	[-0.83, -0.41]	5.26e-05	0.000158	-0.67	[-0.83, -0.40]	6.9e-05	0.000207	Fig 4D (n = 3)
OPN	30	-0.517	[-0.74, -0.19]	0.00347	0.00521	-0.531	[-0.75, -0.20]	0.00305	0.00458	Fig 4D (n = 3)
